# Association of current *Schistosoma mansoni, S. japonicum,* and *S. mekongi* infection status and intensity with periportal fibrosis: a systematic review and meta-analysis

**DOI:** 10.1101/2024.04.09.24305558

**Authors:** Adanna Ewuzie, Lauren Wilburn, Dixa B. Thakrar, Nia Roberts, Reem Malouf, Goylette F. Chami

## Abstract

**Background:** Periportal fibrosis (PPF) is a severe morbidity caused by both current and past exposure to intestinal schistosomes. We assessed the association between current/active infection status and intensity of *Schistosoma mansoni, S. japonicum,* or *S. mekongi* with PPF.

**Methods:** We systematically searched the Cochrane Central Register of Controlled Trials, Embase, Global Health, Global Index Medicus and Medline on August 24, 2022. A meta-analysis to derive pooled effect sizes for concurrently measured current schistosome infection status and intensity against author-defined PPF was conducted using inverse-variance weighted random effects. Subgroup analyses by study characteristics and risk of bias assessments using a modified National Institute of Health Risk of Bias Tool were completed. The protocol was prospectively registered on PROSPERO (CRD42022333919).

**Findings:** We identified 2646 records; 37 studies were included in the systematic review and 30 studies in the meta-analysis. *S. mansoni* was most studied (91·89%; 34/37). PPF was heterogeneously defined with the Niamey ultrasound protocol commonly used for diagnosis. Individuals with any current infection were 2·50 (95% CI:1·71-3·66) times more likely to have PPF compared to uninfected individuals with high heterogeneity (I^2^ statistic 94·80%). Subgroup analyses showed there was no association when only ultrasound patterns or modified Niamey Protocols were used. There was no association in studies conducted in sub-Saharan Africa after 2002 when mass drug administration became widespread, or in studies with a low risk of bias. No significant association was found between schistosome infection intensity and PPF.

**Interpretation:** World Health Organization guidelines use current schistosome infection intensity as a proxy for schistosomiasis-related morbidity. This study supports that only current infection status was tenuously associated with PPF. Guidelines are needed to better monitor schistosomiasis-related morbidities.

**Funding:** NDPH Pump Priming Fund, Wellcome Trust-ISSF (204826/Z/16/Z), John Fell Fund, Robertson Foundation, and UKRI EPSRC (EP/X021793/1).

**Research in Context:** *Evidence before this study:* Periportal fibrosis (PPF) is a severe complication of intestinal schistosomiasis. We searched the Cochrane Central Register of Controlled Trials, Embase, Global Health, Global Index Medicus, and Medline from the database inception to August 24, 2022. The broad search terms were “Schistosoma”, “fibrosis” AND “periportal OR liver”. Three reviews were detected by the search string; these detailed how human genetics influence fibrosis outcomes, non-invasive methods of periportal fibrosis in schistosomiasis patients, and human host regulation of liver fibrosis during schistosome infection. Outside this search string, reviews exploring the impact of co-infections on liver morbidity (Hepatitis B/C and malaria), the use of ultrasonography for assessing morbidity, and the impact of chemotherapy on liver morbidity were identified or in progress. No review had assessed the impact of current intestinal schistosome infection status or intensity on PPF outcomes.

*Added value of this study:* Here we provide quantitative evidence for the influence of (or lack thereof) current *Schistosoma mansoni, S. japonicum, and S. mekongi* infection status and intensity on PPF while presenting the risk of bias in the available literature. By synthesising data ranging from 1988–2020 encompassing 17317 participants, across all age ranges, we found that individuals with current schistosome infection were 2·50 times more likely to have PPF when compared to individuals who are not currently infected. Heterogeneity was high (>90%) across studies and was not reduced when moderate or high risk of bias studies were excluded. The association of current schistosome infection status was tenuous, determined solely by unadjusted studies that ignored cofounders and were conducted prior to mass drug administration. The association was observed only in moderate to high risk of bias studies and not present in low risk of bias studies. Importantly, we found no significant association between the intensity of current schistosome infections and PPF with very few studies available on current infection intensity.

*Implications of all the available evidence:* Current World Health Organization (WHO) guidelines focus on reducing schistosomiasis-related morbidity as approximated by community prevalence cut-offs set based on only current schistosome infection intensity. This meta-analysis provides evidence that those currently infected with schistosomes had an increased likelihood of having PPF, but only when infection status was considered rather than infection intensity. The high heterogeneity found among studies presented here suggests the need for standardisation of PPF diagnosis to accurately estimate the global burden of this disease in the future. Our findings suggest that in the current context of widespread, repeated mass drug administration infection proxy indicators are poor estimates of severe morbidity related to schistosomal liver fibrosis. Guidelines or recommendations are needed now from the WHO to assist endemic countries on how to directly monitor schistosomiasis-related morbidities as opposed to monitoring current infections while considering existing local resources and health system constraints.
