## Appendix 2 for "Association of current *Schistosoma mansoni, S. japonicum,* and *S. mekongi* infection status and intensity with periportal fibrosis: a systematic review and meta-analysis"

### Sheet: Sheet1
title	author	publication_year	study_ID	study aim	sample_size	number_infection_schistosomiasis	number_PPF	study_design	study_setting	country	continent	species	study_year	pre_2000	pre_1996	protocol_type	measurement_patterns_features	measurement_detail	Infectious status	Intensity	Intensity definition	potential_coinfection	coinfection_details	sensitivity	odds_ratio	lower_confidence_interval	upper_confidence_interval	adjusted_OR	adjusted_CL	adjusted_CU
The epidemiology of schistosomiasis in Egypt: Menofia Governorate	Abdel-Wahab, M. F.; Esmat, G.; Medhat, E.; Narooz, S.; Ramzy, I.; El-Boraey, Y.; Strickland, G. T.	2000	Abdel-Wahab et al, 2000	Assessing the prevalence of Schistosoma infections, infection intensity and periportal fibrosis	1450	432	514	cross-sectional	community	Egypt	africa	mansoni	before_2003	pre	post	cairo	measurements	Mean of three periportal tracts	Not reported	Categories	WHO	none		medium	1.70529	1.35323	2.14894	na	na	na
Clinico-epidemiological study of Schistosomiasis mansoni in Waja-Timuga, District of Alamata, northern Ethiopia	Nigus, Abebe; Berhanu, Erko; Girmay, Medhin; Nega, Berhe	2014	Abebe et al, 2014	Assessing the association between infection status and Schistosoma-related morbidities	143	107	20	cross-sectional	community	Ethiopia	africa	mansoni	after_2003	post	post	niamey	patterns	scores	Not reported	Categories	WHO	none		low	3.4382	0.756977	15.6164	na	na	na
Chronic liver disease in the Alexandria governorate, Egypt: contribution of schistosomiasis and hepatitis virus infections	Angelico, M.; Renganathan, E.; Gandin, C.; Fathy, M.; Profili, M. C.; Refai, W.; De Santis, A.; Nagi, A.; Amin, G.; Capocaccia, L.; Callea, F.; Rapicetta, M.; Badr, G.; Rocchi, G	1997	Angelico et al, 1997	Assess the risk factors, pathogenicity, and viral features of HCV and its association with schistosomiasis	141	32	22	cross-sectional	health_clinic	Egypt	africa	mansoni	before_2003	pre	pre	cairo	features	various	eggs in stool	not reported	not reported	co-infected	HCV HBV	medium	4.381	1.6761	11.451	na	na	na
The epidemiology of schistosomiasis in Egypt: patterns of Schistosoma mansoni infection and morbidity in Kafer El-Sheikh	Barakat, R.; Farghaly, A.; El Masry, A. G.; El-Sayed, M. K.; Hussein, M. H.	2000	Barakat et al, 2000	Assessing the prevalence of Schistosoma infections	920	393	651	cross-sectional	community	Egypt	africa	mansoni	before_2003	pre	post	cairo	measurements	Mean of three periportal tracts	Not reported	Categories	undefined categories	none		medium	1.89903	1.40839	2.5606	na	na	na
The impact of Schistosoma japonicum infection and treatment on ultrasound-detectable morbidity: a five-year cohort study in Southwest China	Carlton, E. J.; Hsiang, M.; Zhang, Yi; Johnson, S.; Hubbard, A.; Spear, R. C.	2010	Carlton et al, 2010	Assessing the association between infection status and Schistosoma-related morbidities	578	265	21	cross-sectional	community	China	asia	japonicum	before_2003	post	post	cairo	measurements	mean of three periportal tracts	Positive test	Categories	undefined categories	none		medium	1.21	0.91	1.61	na	na	na
Circulating levels of the neuropeptide hormone somatostatin may determine hepatic fibrosis in Schistosoma mansoni infections	Shyama, Chatterjee; Mbaye, A.; Alfidja, A. T.; Weyler, J.; Scott, J. T.; Damme, P. van; Vijver, K. van de; Deelder, A.; Marck, E. A. E. van	2003	Chatterjee et al, 2003	Assessing the association between developing periportal fibrosis and somatostatin	70	48	13	cross-sectional	health_clinic	Senegal	africa	mansoni	before_2003	post	post	niamey	patterns	Image patterns C-F	eggs in stool	mean EPG	Mean EPG	co-infected	HCV HBV	high	2.97297	0.599137	14.7522	na	na	na
Morbidity associated with schistosomiasis before and after treatment in young children in Rusinga Island, Western Kenya	Davis, S. M.; Wiegand, R. E.; Mulama, F.; Kareko, E. I.; Harris, R.; Ochola, E.; Samuels, A. M.; Rawago, F.; Mwinzi, P. M.; Fox, L. M.; Odiere, M. R.; Won, K. Y.	2015	Davis et al, 2015	Assessing the association between infection status and Schistosoma-related morbidities	197	89	30	cross-sectional	health_clinic	Kenya	africa	mansoni	after_2003	post	post	niamey	patterns	Image patterns C-F	eggs in stool	Categories	WHO	co-infected	malaria	low	1.6	0.6	4.5	1.5	0.5	9
Ultrasonographical investigation of peripheral fibrosis in children with Schistosoma mansoni infection: Evaluation of morbidity	Doehring-Schwerdtfeger, E.; Abdel-Rahim, I. M.; Mohamed-Ali, Q.; Elsheikh, M.; Schlake, J.; Kardorff, R.; Franke, D.; Kaiser, C.; Ehrich, J. H. H.	1990	Doehring-Schwerdtfeger et al, 1990	Assessing morbidity due to S. mansoni infected schoolchildren with ultrasound	536	536	204	case-control	school	Sudan	africa	mansoni	before_2003	pre	pre	doehring_schwerdtfeger	features	other	eggs in stool	Categories	WHO	none		high	74.4195	4.5767	1210.09	na	na	na
Ultrasonographic Assessment of Schistosoma mansoni and S. Haematobium Morbidity in Zimbabwean Schoolchildren	Friis, Henrik; Doehring, Ekkehard; Vennervald, Birgitte Jyding; Kaondera, Kizito; Christensen, Niels Ornbjerg; Franke, Doris; Ndhlovu, Patricia	1996	Friis et al, 1996	Assessing ultrasound use in diagnosing periportal fibrosis	174	147	79	cross-sectional	community	Zimbabwe	africa	mansoni	before_2003	pre	pre	cairo	measurements	Mean of three periportal tracts	eggs in stool	Categories	WHO	co-infected	Schistosoma haemotobium	medium	2.21875	0.913753	5.38751	na	na	na
Relationship between circulating antigen level and morbidity in Schistosoma mansoni-infected children evaluated by ultrasonography	Hassan, M. M.; Hegab, M. H.; Soliman, S. Z.; Gaber, O. A.; Shalaby, M. M.; Kamel, F. M.	1999	Hassan et al, 1999	Assessing ELISA, egg counts, ultrasonographic evaluations, and physical evaluations as indicators of clinical status of S. mansoni infection	98	90	90	case-control	community	Egypt	africa	mansoni	before_2003	pre	post	abdel_wahab	measurements	Splenic Vein Diameter	eggs in stool	Categories	undefined categories	none		high	48.3333	7.7014	303.336	na	na	na
Morbidity of schistosomiasis mansoni in the highlands of Madagascar and comparison of current sonographical classification systems	Hoffmann, H.; Esterre, P.; Ravaoalimalala, V. A.; Ehrich, J. H. H.; Doehring, E.	2001	Hoffmann et al, 2001	Assessing the prevalence of periportal fibrosis	561	396	131	cross-sectional	community	Madagascar	africa	mansoni	before_2003	pre	post	managil	features	other	Not reported	mean EPG	Mean EPG	co-infected	malaria	medium	4.14286	2.33544	7.34906	na	na	na
Morbidity associated with Schistosoma mansoni infection as determined by ultrasound: a study in Gezira, Sudan	Homeida, M.; Ahmed, S.; Dafalla, A.; Suliman, S.; Eltom, I.; Nash, T.; Bennett, J. L	1988	Homeida et al, 1988	Assessing the prevalence of symmers fibrosis	600	331	97	cross-sectional	community	Sudan	africa	mansoni	before_2003	pre	pre	homedia	features	features, measurement and echogenecity	eggs in stool	not reported	not reported	none		medium	1.2005	0.7727	1.8654	na	na	na
Negative Association of Interleukin-33 Plasma Levels and Schistosomiasis Infection in a Site of Polyparasitism in Rural Cameroon	Kamdem, S. D.; Konhawa, F.; Kuemkon, E. M.; Meyo Kamguia, L.; Tchanana, G. K.; Nche, F.; Oumarou, A.; Hamza, M.; Ouratou, Y.; Tcheutchoua, M. N.; Ghislain Essomba, R.; Ngogang, M. P.; Kengne, M.; Netongo, P. M.; Ondigui, B. E.; Okomo Assoumou, M. C.; Brombacher, F.; Nono, J. K.	2019	Kamdem et al, 2019	Assessing the association between developing periportal fibrosis and the immune response	275	53	130	cross-sectional	school	Cameroon	africa	mansoni	after_2003	post	post	niamey	patterns	Image patterns C-F	eggs in stool	Categories	WHO	co-infected	HVC HBV malaria	medium	0.994898	0.545888	1.81323	na	na	na
Periportal fibrosis, liver and spleen sizes among S. mansoni mono or co-infected individuals with human immunodeficiency virus-1 in fishing villages along Lake Victoria shores, North-Western, Tanzania	Mazigo, H. D.; Dunne, D. W.; Morona, D.; Lutufyo, T. E.; Kinung'hi, S. M.; Kaatano, G.; Nuwaha, F.	2015	Mazigo et al, 2015	Assessing ultrasound use in diagnosing periportal fibrosis	1671	839	247	cross-sectional	community	Tanzania	africa	mansoni	after_2003	post	post	niamey	patterns	Image patterns C-F	eggs in stool	Categories	WHO	co-infected	HIV malaria	low	1.09784	0.837709	1.43875	na	na	na
Bladder morbidity and hepatic fibrosis in mixed Schistosoma haematobium and S. mansoni infections: a population-wide study in northern Senegal	Meurs, L.; Mbow, M.; Vereecken, K.; Menten, J.; Mboup, S.; Polman, K.	2012	Meurs et al, 2012	Assessing the prevalence of periportal fibrosis in individuals with mixed** Schistosoma infections	403	278	109	cross-sectional	community	Senegal	africa	mansoni	after_2003	post	post	niamey	patterns	Image patterns C-F	eggs in stool	mean EPG	Mean EPG	co-infected	Schistosoma haemotobium	medium	0.593681	0.374412	0.941362	na	na	na
Why schistosomiasis mansoni is still highly prevalent in rural EZBAS in Kafr El Sheikh, Egypt?	Saad, Motawea; Mohamed, Soliman; Hosam, El Nemr; Hala, Elnahas; Doaa, Sultan; Alaa, Gabr	2004	Motawea et al, 2004	Assessing Schistosoma transmission and risk factors	470	235	51	case-control	school	Egypt	africa	mansoni	before_2003	post	post	cairo	measurements	Mean of three periportal tracts	Not reported	not reported	not reported	none		high	5.46459	2.59394	11.5122	na	na	na
Intestinal schistosomiasis of Ijinga Island, north-western Tanzania: prevalence, intensity of infection, hepatosplenic morbidities and their associated factors	Mueller, A.; Fuss, A.; Ziegler, U.; Kaatano, G. M.; Mazigo, H. D.	2019	Mueller et al, 2019	Assessing the prevalence of Schistosoma infections, infection intensity and periportal fibrosis	930	641	252	cross-sectional	community	Tanzania	africa	mansoni	after_2003	post	post	niamey	patterns	Image patterns C-F	eggs in stool	Categories	WHO	none		low	0.646649	0.477099	0.876454	na	na	na
Schistosoma mansoni-Associated Morbidity among Preschool-Aged Children along the Shores of Lake Victoria in Uganda	Nalugwa, Allen; Nuwaha, Fred; Tukahebwa, Edridah Muheki; Olsen, Annette	2017	Nalugwa et al, 2017	Assessing the prevalence of periportal fibrosis	916	686	109	cross-sectional	community	Uganda	africa	mansoni	after_2003	post	post	niamey	patterns	Image patterns B-F	eggs in stool	Categories	WHO	co-infected	hookwork	medium	4.79103	2.29442	10.0043	na	na	na
Morbidity due to Schistosoma mansoni among sugar-cane cutters in Zimbabwe	Ndamba, J.; Makaza, N.; Kaondera, K. C.; Munjoma, M.	1991	Ndamba et al, 1991	Assessing the level of morbidity due to S. mansoni in the study area.	435	315	157	case-control	workplace	Zimbabwe	africa	mansoni	before_2003	pre	pre	homedia	features	features, measurement and echogenecity	eggs in stool	Categories	undefined categories	none		low	6.561	5.35	22.3306	na	na	na
Association of total levels of serum antioxidants with intensity and periportal fibrosis of Schistosoma mansoni infection in Worke Mado, Ethiopia, 2013	Nega, Brhe; Berihu, Haftu	2014	Nega et al, 2014	Assessing the prevalence of Schistosoma infections, periportal fibrosis and total serum antioxidants	390	251	36	cross-sectional	community	Ethiopia	africa	mansoni	after_2003	post	post	not_reported	not_reported	not reported	Not reported	Categories	undefined categories	co-infected	STH (ascaris, trichurus, enterobus, hymenolopis)	medium	2.05605	0.910256	4.64414	na	na	na
The use and limitations of ultrasonography in the diagnosis of liver morbidity attributable to Schistosoma mansoni infection in community-based surveys	Nooman, Z. M.; Hassan, A. H.; Mishrirky, A. M.; Ragheb, M.; Abu-Saif, A. N.; Abaza, S. M.; Serwah, A. A.; Kamal, M.; Fouad, M.;	1995	Nooman et al, 1995	Assessing ultrasound use in diagnosing periportal fibrosis	2384	1063	840	cross-sectional	community	Egypt	africa	mansoni	before_2003	pre	unclear	cairo	measurements	Mean of three periportal tracts	Not reported	not reported	not reported	none		medium	2.21464	1.86633	2.62795	na	na	na
The epidemiology of schistosomiasis in Egypt: Ismailia governorate	Nooman, Z. M.; Hasan, A. H.; Waheeb, Y.; Mishriky, A. M.; Ragheb, M.; Abu-Saif, A. N.; Abaza, S. M.; Serwah, A. A.; El-Gohary, A.; Saad, A.; El-Sayed, M.; Fouad, M.	2000	Nooman et al, 2000	Assessing the prevalence of Schistosoma infections, infection intensity and periportal fibrosis	1677	755	666	cross-sectional	community	Egypt	africa	mansoni	before_2003	pre	post	cairo	measurements	Mean of three periportal tracts	eggs in stool	Categories	undefined categories	none		medium	1.3679	1.12369	1.6652	na	na	na
The burden, pattern and factors that contribute to periportal fibrosis in HIV-infected patients in an S. mansoni endemic rural Uganda	Ocama, P.; Opio, K. C.; Seremba, E.; Ajal, P.; Apica, B. S.; Aginya, E. O	2017	Ocama et al, 2017	Assessing the prevalence of periportal fibrosis in HIV-infected individuals	299	268	206	cross-sectional	health_clinic	Uganda	africa	mansoni	after_2003	post	post	niamey	patterns	Image patterns C-F	Antigen	other	other	co-infected	HIV	medium	0.748849	0.321795	1.74265	na	na	na
Cytokine production associated with periportal fibrosis during chronic schistosomiasis mansoni in humans	Oliveira, L. F. A.; Moreno, E. C.; Gazzinelli, G.; Martins Filho, O. A.; Silveira, A. M. S.; Gazzinelli, A.; Malaquias, L. C. C.; LoVerde, P.; Leite, P. M.; Correa-Oliveira, R.	2006	Oliveira et al, 2006	Assessing the prevalence of periportal fibrosis following praziquantel treatment	91	51	44	cross-sectional	community	Brazil	south_america	mansoni	after_2003	post	post	abdel_wahab	measurements	not reported	Not reported	mean EPG	Mean EPG	none		high	0.62069	0.269644	1.42876	na	na	na
Diagnosing schistosomiasis-induced liver morbidity: implications for global control	Olveda, D. U.; Inobaya, M.; Olveda, R. M.; Vinluan, M. L.; Ng, S. K.; Weerakoon, K.; McManus, D. P.; Ramm, G. A.; Harn, D. A.; Li, Y.; Lam, A. K.; Guevarra, J. R.; Ross, A. G.	2017	Olveda et al, 2017	Assessing the prevalence of periportal fibrosis at baseline and follow up after praziquantel treatment	151	61	71	cross-sectional	community	Philippines	asia	japonicum	after_2003	pre	post	niamey	patterns	Image patterns C-F	eggs in stool	Categories	WHO	none		medium	12.6212	5.70813	27.9067	na	na	na
Hepatosplenic alterations determined by ultrasonography in a population recently infected with Schistosoma mansoni Richard-Toll, Senegal	Rouquet, Ph; Verle, P.; Kongs, A.; Talla, I.; Niang, M	1993	Rouquet et al, 1993	Assessing ultrasound use in an S. mansoni infected population.	710	358	124	case-control	community	Senegal	africa	mansoni	before_2003	pre	pre	not_reported	features	other	Not reported	not reported	not reported	none		low	34.5548	13.9118	85.8286	na	na	na
Schistosomiasis mansoni in low transmission areas. Abdominal ultrasound	Ruiz, R.; Candia, P.; Garassini, M.; Tombazzi, C.; Certad, G.; Bruces, A. C.; Noya, O.; Alarcon de Noya, B.; Coutinho, E. de M.; Pieri, O. S.; Grault, C. E.	2002	Ruiz et al, 2002	Assessing ultrasound use in diagnosing periportal fibrosis	262	175	232	cross-sectional	community	Venzuela	south_america	mansoni	before_2003	pre	post	cairo	measurements	Mean of three periportal tracts	eggs in stool/positive serology	not reported	not reported	none		high	1.90582	0.883359	4.11176	na	na	na
A cross-sectional study of periportal fibrosis and Schistosoma mansoni infection among school-aged children in a hard-to-reach area of Madagascar	Russell, H. J.; Penney, J. M. St J.; Linder, C.; Joekes, E. C.; Bustinduy, A. L.; Stothard, J. R.; Rakotomampianina, D. A. L.; Andriamasy, E. H.; Mahary, L. R.; Ranjanoro, E. P.; Rahetilahy, A. M.; Spencer, S. A	2020	Russell et al, 2020	Assessing the prevalence of periportal fibrosis	275	203	31	cross-sectional	school	Madagascar	africa	mansoni	after_2003	post	post	niamey	patterns	Image patterns C-F	eggs in stool	Categories	WHO	none		low	1.54494	0.606698	3.93417	na	na	na
Severe morbidity due to Opisthorchis viverrini and Schistosoma mekongi infection in Lao People's Democratic Republic	Sayasone, S.; Rasphone, O.; Vanmany, M.; Vounatsou, P.; Utzinger, J.; Tanner, M.; Akkhavong, K.; Hatz, C.; Odermatt, P.	2012	Sayasone et al, 2012	Assessing the prevalence of periportal fibrosis in individuals with co-existing Schistosoma and O. viverrini infections	243	21	26	cross-sectional	community_and_health_clinic	Laos	asia	mekongi	after_2003	post	post	not_reported	measurements	other	Not reported	not reported	not reported	co-infected	Opisthorchis viverrini	high	11.7	4.3	31.7	na	na	na
High levels of IgG4 to Schistosoma mansoni egg antigens in individuals with periportal fibrosis	Silveira, Alda M. S.; Bethony, Jeffrey; Gazzinelli, Andrea; Kloos, Helmut; Fraga, Lucia Alves de Oliveira; Alvares, Maria Carolina B.; Prata, Aluizio; Guerra, Henrique L.; Loverde, Philip T.; Correa-Oliveira, Rodrigo; Gazzinelli, Giovanni	2002	Silveira et al, 2002	Assessing the association between developing periportal fibrosis and the immune response	267	184	22	cross-sectional	community	Brazil	south_america	mansoni	before_2003	pre	post	homedia	measurements_features	Periportal thickness	eggs in stool	mean EPG	Mean EPG	none		medium	2.14157	0.701522	6.53765	na	na	na
